# Development and formative application of the Health Data Readiness Level framework for federated health-data services

**DOI:** 10.64898/2026.07.23.26358713

**Authors:** David Seymour, Roger Halliday, Jon Smart, Frances Burns

## Abstract

**Objectives:** To develop a multidimensional framework for assessing organisational and system readiness for federated health-data services, and to report its formative application across three heterogeneous UK ecosystems.

**Methods:** The Health Data Readiness Level (HDRL) framework was developed from a structured landscape review of 56 maturity and readiness frameworks, first-principles requirements analysis, artificial-intelligence-assisted synthesis with human source verification, and stakeholder refinement. It comprises 64 indicators in eight domains and five ordered levels. Formative application examined three heterogeneous UK health-data research ecosystems using documentary evidence, professional stakeholder input, workshops, a structured right-of-reply process, cross-case calibration, and two illustrative research use cases. Analysis was descriptive; the application was not designed as psychometric validation or a league table.

**Results:** All 64 indicators were scoreable in each case. Publicly reported profiles ranged from Developing (Level 2–3) to Managed (Level 3–4); all three cases met the proposed minimum for five foundational indicators. Recurring constraints concerned evidence of measured service performance, national-scale primary-care data access, cross-jurisdiction governance reciprocity, workforce capacity, and sustainable funding. Pandemic-era four-nation research was delivered through coordinated local analyses and meta-analysis, rather than routine automated federation.

**Discussion:** HDRL operationalises a broad service- and system-readiness view that complements technical and governance specifications. Content validity, inter-rater reliability, aggregation choices, responsiveness and predictive validity remain to be established.

**Conclusion:** HDRL is an evidence-informed candidate improvement and planning instrument for federated health-data services. It should not yet be used as an accreditation standard or as an official participation threshold for the UK’s Health Data Research Service.

**Key messages:** *What is already known on this topic:*

- Readiness for services supporting federated health-data research depends on governance, data, service operations, semantics, workforce, sustainability, infrastructure and public legitimacy; existing frameworks and blueprints address important but partly separate components.

*What this study adds:*

- HDRL operationalises this broader system and service perspective through 64 indicators, eight domains and five ordered maturity levels, and reports a public-safe formative application across three heterogeneous UK ecosystems.

*How this study might affect research, practice or policy:*

- HDRL can support structured improvement and investment planning, but mapping to related models and independent testing of content validity, scoring reliability and outcomes are needed before any accreditation or participation threshold use.

**Plain-language summary:** Health-data research increasingly depends on several secure services working together without moving sensitive records into one central location. Readiness for this kind of federation depends on more than technology: services also need suitable data, consistent meanings, lawful and efficient access processes, public legitimacy, sustainable funding, and enough skilled staff. HDRL brings these conditions together in 64 indicators across eight domains and five maturity levels. Its formative application across three different UK operating models showed that it can structure evidence, surface dependencies, and focus improvement planning. It also highlighted gaps in measurable service performance, primary-care data access, coordination of approvals, workforce capacity and funding. The framework remains at an early stage of validation. It is best used to support improvement and investment planning, not as accreditation or an official threshold for participation in the UK Health Data Research Service.
