## Supplementary_Table_S2_HDRL_Aggregate_Results for "Development and formative application of the Health Data Readiness Level framework for federated health-data services"

Nation/Service	Public Report Status	Readiness Profile	Overall Median	L1 Count	L2 Count	L3 Count	L4 Count	L5 Count	L4+ Count	Foundational Indicator - Legal Basis (C.1.1)	Foundational Indicator - Data Access Committee (C.2.2)	Foundational Indicator - Statistical Disclosure Control (C.4.1)	Foundational Indicator - Security Certification and Audit (H.3.1)	Foundational Indicator - Security Operations (H.3.2)	Source
Wales / SAIL Databank	READY	Managed (Level 3-4)	3.0	0	2	43	16	3	19	L3	L4	L4	L4	L4	Final Report v1.0 (OPL Advisory/Research Data Scotland; published by RDS 14 July 2026)
Scotland / Scottish Safe Haven Network	READY BUT GP DATA GAP	Defined (Level 3)	3.0	0	10	48	6	0	6	L3	L3	L3	L4	L3	Final Report v1.0 (OPL Advisory/Research Data Scotland; published by RDS 14 July 2026)
Northern Ireland / NITRE-HSC Data Institute	READY WITH CONDITIONS	Developing (Level 2-3)	2.5	5	27	31	1	0	1	L3	L3	L3	L3	L3	Final Report v1.0 (OPL Advisory/Research Data Scotland; published by RDS 14 July 2026)
