## Supplementary_Table_S4_HDRL_AI_Tool_Use for "Development and formative application of the Health Data Readiness Level framework for federated health-data services"

Project Phase	Provider	Product/Subscription Tier	Model(s) Used	Access Route	Date Range	Primary Task	Notes
Landscape review and framework development	Anthropic	Claude Pro	Claude Opus 4.5	Individual consumer subscription	December 2025	Structured synthesis of 56 source frameworks (purpose architecture domains measurement approach validation evidence)
Landscape review and framework development	Google	Google Workspace Business Plus with AI Ultra Access add-on	Gemini 3 Pro	Enterprise Workspace account	December 2025	Deep-research synthesis of source frameworks	AI Ultra Access add-on retired by Google on 7 July 2026; existing subscribers transitioned to AI Expanded Access
Landscape review and framework development	OpenAI	ChatGPT Pro	GPT-5.2 Pro	Individual consumer subscription	December 2025	Comparative synthesis of source frameworks
Field application (interviews workshops scoring)	Anthropic	Claude Pro	Claude Opus 4.6	Individual consumer subscription	January-February 2026	Additional scoring reviewer for indicator ratings and proposed right-of-reply changes
Field application (interviews workshops scoring)	Google	Google Workspace Business Plus with AI Ultra Access add-on	Gemini 3 Pro; Gemini 3.1 Pro	Enterprise Workspace account, via a configured Gemini Gem	January-February 2026	Transcription and preparation of AI-assisted interview notes	Same access route as landscape review phase; account data excluded from model training under enterprise Workspace terms
Field application (interviews workshops scoring)	OpenAI	ChatGPT Pro	GPT-5.2 Pro	Individual consumer subscription	January-February 2026	Additional scoring reviewer for indicator ratings and proposed right-of-reply changes
Manuscript drafting and revision	Anthropic	Claude Pro	Claude Opus 4.6; Claude Opus 4.7; Claude Opus 4.8; Claude Sonnet 5; Claude Fable 5	Individual consumer subscription	March-July 2026	Drafting and editorial refinement	Claude Fable 5 access was suspended 12 June-1 July 2026 to comply with US Department of Commerce export controls and restored 1 July 2026; used only outside that window
Manuscript drafting and revision	OpenAI	ChatGPT Pro	GPT-5.4 Pro; GPT-5.6 Sol Pro	Individual consumer subscription	March-July 2026	Drafting and editorial refinement
