## Supplementary_Table_S1 HDRL Indicator Catalogue for "Development and formative application of the Health Data Readiness Level framework for federated health-data services"

Ref	Indicator	Domain	Domain name	Type	Applicability class	Foundational Indicator
A.1.1	Core Dataset Availability	A	Data Coverage and Federation	Core	B0
A.1.2	Data Currency & Timeliness	A	Data Coverage and Federation	Core	B0
A.1.3	Data Equity & Representativeness	A	Data Coverage and Federation	Core	B0
A.2.1	Patient Identifier Infrastructure	A	Data Coverage and Federation	Core	B0
A.2.2	Linkage Services	A	Data Coverage and Federation	Core	B0
A.3.1	Federated Query Capability	A	Data Coverage and Federation	Enhancement	O
A.3.2	UK Gateway Connectivity	A	Data Coverage and Federation	Core	B0
A.3.3	Federation Operating Model	A	Data Coverage and Federation	Core	B0
A.4.1	Consented Cohort Integration	A	Data Coverage and Federation	Enhancement	C2
A.4.2	Multi-Modal Data Access	A	Data Coverage and Federation	Enhancement	C3
B.1.1	Common Data Model Adoption	B	Data Semantics and Quality	Core	C1
B.1.2	Terminology Standards	B	Data Semantics and Quality	Core	C1
B.2.1	Quality Framework & Monitoring	B	Data Semantics and Quality	Core	B0
B.2.2	Data Documentation & Metadata	B	Data Semantics and Quality	Core	B0
B.3.1	Curated Dataset Availability	B	Data Semantics and Quality	Enhancement	O
B.3.2	Phenotype Library & Validation	B	Data Semantics and Quality	Enhancement	O
C.1.1	Legal Basis for Research Processing	C	Governance and Access	Core	B0	Yes
C.1.2	Legislative Environment	C	Governance and Access	Enhancement	O
C.2.1	Time-to-Data	C	Governance and Access	Core	B0
C.2.2	Data Access Committee	C	Governance and Access	Core	B0	Yes
C.2.3	Ethics Pathway Integration	C	Governance and Access	Core	B0
C.3.1	Mutual Recognition & Standards	C	Governance and Access	Core	B0
C.3.2	Cross-Border Legal Alignment	C	Governance and Access	Enhancement	O
C.3.3	Cross-sector Linkage Governance	C	Governance and Access	Core	C6
C.4.1	Statistical Disclosure Control	C	Governance and Access	Core	B0	Yes
C.4.2	Researcher Accreditation	C	Governance and Access	Core	B0
C.4.3	Consent, Permissions & Restrictions	C	Governance and Access	Core	B0
D.1.1	Active User Base	D	Research Integration and Market	Core	Y
D.1.2	Research Output & Impact	D	Research Integration and Market	Core	Y
D.2.1	Researcher Support & Helpdesk	D	Research Integration and Market	Core	B0
D.2.2	Training & Capability Building	D	Research Integration and Market	Enhancement	O
D.2.3	Reproducibility & Analytic Provenance	D	Research Integration and Market	Core	B0
D.3.1	Multi-Site Research Capability	D	Research Integration and Market	Core	B0
D.3.2	Commercial Access Framework	D	Research Integration and Market	Enhancement	O
D.4.1	Trial Data & Recruitment Support	D	Research Integration and Market	Enhancement	C4
E.1.1	Public Register of Data Uses	E	Public Trust and Transparency	Core	B0
E.1.2	Annual Transparency Reporting	E	Public Trust and Transparency	Core	B0
E.2.1	Lay Involvement in Governance	E	Public Trust and Transparency	Core	B0
E.2.2	Public Engagement Capacity	E	Public Trust and Transparency	Enhancement	O
E.3.1	Opt-Out Management	E	Public Trust and Transparency	Core	B0
E.3.2	Public Benefit & Value	E	Public Trust and Transparency	Core	B0
E.3.3	Legitimacy, Assurance & Learning	E	Public Trust and Transparency	Core	B0
F.1.1	Funding Horizon	F	Sustainability	Core	B0
F.1.2	Financial Risk Management	F	Sustainability	Enhancement	O
F.2.1	Cost Recovery & Pricing	F	Sustainability	Core	B0
F.2.2	Commercial Revenue & Partnerships	F	Sustainability	Enhancement	O
F.3.1	Economic Impact Assessment	F	Sustainability	Enhancement	Y
F.3.2	Value Demonstration	F	Sustainability	Enhancement	Y
G.1.1	Staff Capacity	G	Workforce and Culture	Core	B0
G.1.2	Staff Retention & Development	G	Workforce and Culture	Enhancement	O
G.1.3	Strategic Workforce Planning	G	Workforce and Culture	Enhancement	O
G.2.1	Role Definition & Professionalization	G	Workforce and Culture	Core	B0
G.2.2	Technical Skills	G	Workforce and Culture	Core	B0
G.3.1	Service Orientation	G	Workforce and Culture	Core	B0
G.3.2	Collaboration & Knowledge Sharing	G	Workforce and Culture	Enhancement	O
H.1.1	SDE Architecture & Standards	H	Infrastructure and Compute	Core	B0
H.1.2	User Environment & Experience	H	Infrastructure and Compute	Core	B0
H.2.1	Compute Scalability	H	Infrastructure and Compute	Core	B0
H.2.2	Storage & Data Management	H	Infrastructure and Compute	Enhancement	O
H.3.1	Security Certification & Audit	H	Infrastructure and Compute	Core	B0	Yes
H.3.2	Security Operations	H	Infrastructure and Compute	Core	B0	Yes
H.3.3	Privacy-Enhancing Technologies	H	Infrastructure and Compute	Enhancement	O
H.4.1	ML/AI Platform Capability	H	Infrastructure and Compute	Enhancement	O
H.4.2	Responsible AI Practices	H	Infrastructure and Compute	Core	C3/4
