## Supplementary_Table_S3_HDRL_Source_Frameworks for "Development and formative application of the Health Data Readiness Level framework for federated health-data services"

S3 Ref	Framework	Type	Domain	Origin	Source model(s) [Cl=Claude, G=Gemini, Ch=ChatGPT]	Tier	Primary reference (as recorded)
S3.1	B1MG / 1+MG Maturity Level Model (MLM)	Maturity-level self-assessment architecture (genomic medicine in healthcare systems)	Health-specific	Practitioner-sourced (project lead)	-	Flagship (practitioner-sourced)	Costa, Cardoso, Konopko, Pérez Sitjà, Lopes et al. (2022). B1MG D5.1: B1MG Maturity Level Model and Country-Specific Alignment within the Model. Zenodo. doi:10.5281/zenodo.6587561
S3.2	SATRE: Standardised Architecture for Trusted Research Environments	TRE capability/architecture standard	Research infrastructure	Practitioner-sourced (project lead)	-	Flagship (practitioner-sourced)	DARE UK, 2023, v1.0, doi:10.5281/zenodo.10055345
S3.3	Building Trusted Research Environments: Principles and Best Practices	TRE operational principles	Research infrastructure	Practitioner-sourced (project lead)	-	Flagship (practitioner-sourced)	UK HDR Alliance & NHSX, 2021, doi:10.5281/zenodo.5767586
S3.4	EDM Council DCAM	Data-management capability assessment model	Data governance & management	AI-identified	Cl,G,Ch	High	EDM Council DCAM v3 (2024)
S3.5	CMMI Data Management Maturity Model (CMMI-DMM)	Enterprise data-management maturity model	Data governance & management	AI-identified	Cl,G,Ch	High	CMMI Institute/ISACA, DMM v1.0 (2014)
S3.6	DAMA-DMBOK	Data-management body of knowledge	Data governance & management	AI-identified	Cl,G,Ch	High	DAMA International, DMBOK2 (2017)
S3.7	Gartner Enterprise Information Management Maturity Model	Enterprise information-management maturity model	Data governance & management	AI-identified	Cl,G,Ch	High	Gartner EIM (2008; rev. 2016)
S3.8	IBM Data Governance Council Maturity Model	Data-governance maturity model	Data governance & management	AI-identified	Cl,G,Ch	High	IBM Data Governance Council (2007)
S3.9	Stanford Data Governance Maturity Model	Data-governance maturity model	Data governance & management	AI-identified	Cl,G,Ch	High	Stanford (2011)
S3.10	OECD Health Data Governance Framework	Health-data governance principles/Recommendation	Health-specific	AI-identified	Cl,G,Ch	High	OECD/LEGAL/0433 (2016)
S3.11	WHO Health Information System Assessment Frameworks (HMN & SCORE)	National HIS assessment framework	Health-specific	AI-identified	Cl,G,Ch	High	WHO/HMN (2008); WHO SCORE (2020)
S3.12	Global Digital Health Index (GDHI) / Monitor (GDHM)	Digital-health maturity index	Health-specific	AI-identified	Cl,G,Ch	High	GDHI/HealthEnabled (2018)
S3.13	EOSC Readiness Framework	Open-science readiness framework	Research infrastructure	AI-identified	Cl,G,Ch	High	EOSC Association / EOSC Future
S3.14	RDA FAIR Data Maturity Model	FAIR data maturity model	Data quality & FAIR	AI-identified	Cl,G,Ch	High	RDA (2020), doi:10.15497/RDA00050
S3.15	WHO Data Quality Review (DQR) Framework	Health facility data-quality toolkit	Data quality & FAIR	AI-identified	Cl,G,Ch	High	WHO DQR (2017/2020)
S3.16	ISO 8000 Data Quality Standards	Data-quality management standard	Data quality & FAIR	AI-identified	Cl,G,Ch	High	ISO 8000 series
S3.17	DataCite Metadata Quality Framework	Metadata schema/quality framework	Data quality & FAIR	AI-identified	Cl,G,Ch	High	DataCite Metadata Schema 4.x
S3.18	HIMSS EMRAM / INFRAM	Health-IT adoption maturity models	Health-specific	AI-identified	Cl,G	Medium	HIMSS Analytics EMRAM
S3.19	CDC Public Health Data Strategy (PHDS)	Public-health data strategy (milestone-based)	Health-specific	AI-identified	Cl,G	Medium	CDC PHDS (2023-24)
S3.20	NIH Data Management and Sharing (DMS) Policy	Funder data-management/sharing policy	Research infrastructure	AI-identified	Cl,G	Medium	NIH NOT-OD-21-013 (2023)
S3.21	Science Europe RDM Guide & Maturity Matrices	RDM alignment guide and maturity matrices (RFO/RPO/RDI)	Research infrastructure	AI-identified	Cl,G	Medium	Science Europe (2021)
S3.22	UN E-Government Development Index (EGDI)	Digital-government development index	Digital government	AI-identified	Cl,G	Medium	UN DESA, EGDI (2024)
S3.23	World Bank GovTech Maturity Index (GTMI)	Digital-government maturity index	Digital government	AI-identified	Cl,G	Medium	World Bank GTMI (2022/2025)
S3.24	GDPR Adequacy Assessment Criteria	Data-protection adequacy criteria	Digital government	AI-identified	Cl,G	Medium	EU Reg. 2016/679, Art. 45
S3.25	APEC Cross-Border Privacy Rules (CBPR)	Cross-border privacy certification	Digital government	AI-identified	Cl,G	Medium	APEC CBPR
S3.26	Malabo Convention	Regional data-protection/cybersecurity convention	Digital government	AI-identified	Cl,G	Medium	AU Malabo Convention
S3.27	ESSENCE Framework for Research Capacity Strengthening	Research-capacity-strengthening framework	Workforce capacity	AI-identified	Cl,G	Medium	ESSENCE/TDR (2016 revision)
S3.28	Five Safes Framework	Data-access governance model (Five Safes)	Data governance & management	AI-identified	Cl	Verified unique	Ritchie (2017); originating in ONS practice
S3.29	HDR UK Trust & Transparency Framework	Transparency/public-trust standards	Health-specific	AI-identified	Ch	Verified unique	HDR UK (2021-2023)
S3.30	HL7 FHIR Maturity Model	Interoperability-standard maturity model	Health-specific	AI-identified	Cl	Verified unique	HL7 FHIR FMM
S3.31	TEHDAS (Towards the European Health Data Space)	Secondary-use/cross-border readiness framework	Health-specific	AI-identified	G	Verified unique	TEHDAS Joint Action
S3.32	Canada Health Infoway (interoperability tracking)	National interoperability tracking indicators	Health-specific	AI-identified	G	Verified unique	Canada Health Infoway
S3.33	Victoria Digital Health Maturity Model	State/jurisdiction-level digital-health maturity model	Health-specific	AI-identified	G	Verified unique	Victoria (Australia)
S3.34	UKRI Infrastructure Roadmap	Research-infrastructure lifecycle planning	Research infrastructure	AI-identified	G	Verified unique	UKRI
S3.35	DCC RISE	Institutional RDM self-evaluation framework	Research infrastructure	AI-identified	Cl	Verified unique	Digital Curation Centre
S3.36	CODATA-RDA Schools of Research Data Science	Research-data-science training framework	Research infrastructure	AI-identified	Cl	Verified unique	CODATA/RDA
S3.37	OECD Research Infrastructure Impact Framework	Research-infrastructure impact framework	Research infrastructure	AI-identified	Ch	Verified unique	OECD STI Policy Paper 65 (2019)
S3.38	OECD Digital Government Index	Digital-government index	Digital government	AI-identified	Cl	Verified unique	OECD DGI
S3.39	MEASURE Evaluation Interoperability Maturity Model	Interoperability maturity model	Digital government	AI-identified	Cl	Verified unique	MEASURE Evaluation
S3.40	Kahn Framework (OHDSI Data Quality)	EHR/secondary-use data-quality framework	Data quality & FAIR	AI-identified	Cl	Verified unique	Kahn et al., EGEMS (2016)
S3.41	FAIRsFAIR Data Object Assessment Metrics	FAIR assessment metrics/tool	Data quality & FAIR	AI-identified	Cl	Verified unique	FAIRsFAIR (2022), doi:10.5281/zenodo.6461229
S3.42	NHS England National Competency Framework (NCF)	Workforce competency framework	Workforce capacity	AI-identified	Cl	Verified unique	NHS England NCF v1 (2023)
S3.43	WHO National Health Workforce Accounts (NHWA)	Health-workforce accounts/indicators	Workforce capacity	AI-identified	Cl	Verified unique	WHO NHWA
S3.44	WHO WISN	Workforce staffing methodology	Workforce capacity	AI-identified	Cl	Verified unique	WHO WISN
S3.45	AMIA 2017 Core Competencies for Health Informatics	Informatics education competency set	Workforce capacity	AI-identified	Cl	Verified unique	Valenta et al., JAMIA (2018)
S3.46	Wellcome Trust Research Culture Framework	Research-culture framework	Workforce capacity	AI-identified	G	Verified unique	Wellcome Trust
S3.47	UK Data Saves Lives	National health-data strategy (maturity components)	National strategies	AI-identified	Cl	Verified unique	DHSC, Data Saves Lives (2022)
S3.48	UK Goldacre Review (Better, Broader, Safer)	National review/strategy	National strategies	AI-identified	Cl	Verified unique	Goldacre Review (2022)
S3.49	Finland Findata / KATAKRI	Data-permit authority + SPE certification	National strategies	AI-identified	Cl	Verified unique	Findata; KATAKRI
S3.50	Canada Pan-Canadian Health Data Strategy	National health-data strategy	National strategies	AI-identified	Cl	Verified unique	PHAC (2022)
S3.51	Australia National Digital Health Strategy (NDHS)	National digital-health strategy	National strategies	AI-identified	Cl	Verified unique	ADHA (2023)
S3.52	Denmark Health Data Authority / Digital Health Strategy	National digital-health strategy	National strategies	AI-identified	Cl	Verified unique	Sundhedsdatastyrelsen
S3.53	Data Crossroads 'Orange' Data Management Framework	Composite data-management framework	Data governance & management	AI-identified	Ch	Single mention (not independently reviewed)	Data Crossroads DMF (2019)
S3.54	WHO Digital Health Atlas	Digital-health deployment registry	Health-specific	AI-identified	Ch	Single mention (not independently reviewed)	WHO Digital Health Atlas
S3.55	CoreTrustSeal	Trustworthy data-repository certification	Data quality & FAIR	AI-identified	Cl	Single mention (not independently reviewed)	CoreTrustSeal
S3.56	Data Maturity Compass	Automated data-strategy/culture assessment	Data quality & FAIR	AI-identified	Ch	Single mention (not independently reviewed)	Data Maturity Compass (2021)
